# Reproducibility-driven discovery and systematic benchmarking reveal a robust cerebrospinal fluid proteomic signature in Alzheimer’s disease

**DOI:** 10.64898/2026.04.26.26351766

**Authors:** María Fernanda Zambrano-Astorga, Aldo Moreno-Ulloa, the Alzheimer’s Disease Neuroimaging Initiative

## Abstract

Numerous cerebrospinal fluid (CSF) proteomic signatures for Alzheimer’s disease (AD) diagnosis and prognosis have been proposed. However, cross-cohort reproducibility and head-to-head comparison among signatures remain uncertain. We implemented a reproducibility-driven framework integrating systematic review, multi-cohort validation, and systematic benchmarking to prioritized robust biomarkers. Across eight discovery studies (n=759) we identified eleven consistently dysregulated proteins (termed PPAV11). In three independent validation cohorts (n=1,198), PPAV11 demonstrated high diagnostic accuracy (AUC>0.94) and significant prognostic capacity (CU to A⁺T⁺ MCI HR>4.96, *p*=0.004; A⁺T⁺ MCI to A⁺T⁺ dementia HR>3.23, *p*=3.13×10⁻⁷). Comparative benchmarking against thirteen published signatures revealed superior cross-context stability across diagnostic definitions, disease stages, and proteomic platforms. Biologically, PPAV11 captures synaptic, metabolic, immune, and vascular processes and correlates with cognitive decline and neurodegeneration. Together, these findings establish reproducibility as an important criterion for proteomic biomarker prioritization and define a stable molecular signature for integrated AD diagnosis and prognosis.

**Highlights:**

1. A reproducibility framework identifies stable CSF proteomic signature for AD.
2. PPAV11 shows strong diagnostic accuracy across cohorts, platforms, and stratifications.
3. PPAV11 levels correlate with cognitive decline and predict AD progression.
4. PPAV11 unites synaptic, metabolic, immune, and vascular pathways in AD dynamics.
