## Supplementary material for "Reproducibility-driven discovery and systematic benchmarking reveal a robust cerebrospinal fluid proteomic signature in Alzheimer’s disease": Table_S1

### Sheet: Table S1
Reproducibility-driven discovery and systematic benchmarking reveal a robust cerebrospinal fluid proteomic signature in Alzheimer’s disease
Table S1. Description of studies included in the discovery and validation steps
Articles information						Subjects information				Proteins information	Data acquisition information
Title	Authors	Year	Journal	Bank or Cohort	Country	Biological diagnosis criteria	Clinical assessment	Control (n)	AD (n)	Number of Identified proteins	Proteomics method for data acquisition	Peptide labelling	Data processing
Discovery
Proteome profiling in cerebrospinal fluid reveals novel biomarkers of Alzheimer's disease | Molecular Systems Biology | Springer Nature Link	Jakob M. Bader, Philipp E. Geyer, Johannes B. Müller, Maximilian T. Strauss, Manja Koch, Frank Leypoldt, Peter Koertvelyessy, Daniel Bittner, Carola G. Schipke, Enise I. Incesoy, Oliver Peters, Nikolaus Deigendesch, Mikael Simons, Majken K. Jensen, Henrik Zetterberg,Matthias Mann	2020	Molecular Systems Biology	NA	Switzerland and Germany	CSF t-Tau > 400 ng/l and Aβ42 < 550 ng/l or Aβ42/Aβ40 ratio < 0.065) (ELISA) according to IWG criteria	CERAD neuropsychological test battery	Sweden = 31 Maldenburg = 12	Sweden = 29 Maldenburg = 26	1,233 (100%)	Mass spectrometry. EASY-nLC 1200 coupled to a Q Exactive HF-X Orbitrap via a nano-electrospray ion. Resolution MS1: 120,000; MS2: 30,000	Isobaric	Normalization using the Local Normalization algorithm in Spectronaut based on a local regression model. Proteins with < 20 observations across the entire dataset were excluded
Deep Multilayer Brain Proteomics Identifies Molecular Networks in Alzheimer’s Disease Progression: Neuron	Bing Bai, Xusheng Wang, Yuxin Li, Ping-Chung Chen, Kaiwen Yu, Kaushik Kumar Dey, Jay M. Yarbro, Xian Han,Brianna M. Lutz,Shuquan Rao, Yun Jiao, Jeffrey M. Sifford, Jonghee Han, Minghui Wang, Haiyan Tan, Timothy I. Shaw, Ji-Hoon Cho, Suiping Zhou, Hong Wang, Mingming Niu, Ariana Mancieri, Kaitlynn A. Messler, Xiaojun Sun, Zhiping Wu Vishwajeeth Pagala, Anthony A. High, Wenjian Bi, Hui Zhang, Hongb…	2020	Neuron	Banner Sun	USA	CERAD > 2.05 and Braak V or VI stages	MMSE	5	8	5940	Mass spectrometry. Q Exactive HF Orbitrap or Fusion MS. MS1: 60,000 or 120,000; MS2: 60,000	TMT	Not described
Integrated proteomics reveals brain-based cerebrospinal fluid biomarkers in asymptomatic and symptomatic Alzheimer’s disease | Science Advances	Lenora Higginbotham, Lingyan Ping, Eric B. Dammer, Duc M. Duong, Maotian Zhou, Marla Gearing, Cheyenne Hurst, Jonathan D. Glass, Stewart A. Factor, Erik C. B. Johnson, Ihab Hajjar, James J. Lah, Allan I. Levey, Nicholas T. Seyfried	2020	Science Advances	Emory ADRC and EHBS	USA	CSF t-Tau/Aβ42 ratio, cutoff = 0.182 (INNO-BIA AlzBio3 Luminex)	MoCA	Discovery = 20 Replication 4 = 18	Discovery = 20 Replication 4 = 17	3691 (100%) 2875 (50%)	Mass spectrometry. EASY-nanoLC system coupled to a Orbitrap HF-X. Resolution MS1: 120,000; MS2: 45,000	11-plex TMT	Only proteins quantified in ≥50% of samples were included. Application of iterative outlier removal. Batch correction with median polish algorithm
Identification of Candidate Biomarkers of Alzheimer’s Disease via Multiplex Cerebrospinal Fluid and Serum Proteomics	Ping Liu, Lingxiao Li, Fangping He, Fanxia Meng, Xiaoyan Liu, Yujie Su, Xinhui Su, Benyan Luo, Guoping Peng	2023	International Journal of Molecular Sciences	Memory Clinic, Zhejiang University School of Medicine	China	Positive CSF Aβ42 or 18F-AV45 PET scan according to IWG criteria	MMSE, MoCA, CDR	30	30	1308	Mass spectrometry. Evosep One system coupled to a timsTOF Pro	Label free	Not described
Quantitative Proteomic Profiling of Cerebrospinal Fluid to Identify Candidate Biomarkers for Alzheimer's Disease - Sathe - 2019 - PROTEOMICS – Clinical Applications - Wiley Online Library	Gajanan Sathe, Chan Hyun Na, Santosh Renuse, Anil K. Madugundu, Marilyn Albert, Abhay Moghekar, Akhilesh Pandey	2019	Proteomics Clinical Application	BIOCARD	USA	Positive CSF Aβ42 (electrochemiluminescence assay) according to NIA-AA criteria	MoCA, CDR	5	5	2327 (100%)	Mass Spectrometry. Easy-nLC 1200 nanoflow liquid chromatography system coupled to Orbitrap Fusion Lumos. Resolution MS1: 120,000; MS2: 30,000	TMT	Not described
Alzheimer’s disease early diagnostic and staging biomarkers revealed by large-scale cerebrospinal fluid and serum proteomic profiling: The Innovation	Qing-Qing Tao, Xue Cai, Yan-Yan Xue, Weigang Ge, Liang Yue, Xiao-Yan,Rong-Rong, Guo-Ping Peng, Wenhao Jiang,Sainan Li, Kun-Mu Zheng, Bin Jiang, Jian-Ping Jia, Tiannan Guo, Zhi-Ying Wu	2024	The Innovation	Xuanwu Hospital	China	Positive CSF Aβ42, t-Tau, and p-Tau181 (Fujirebio, Ghent, Belgium) according to NIA-AA criteria	MMSE, MoCA, CDR	20	38	3238 (100%), 2461 (80%)	Mass spectrometry. Nanoflow DIONEX UltiMate 3000 RSLCnano System coupled to a Q Exactive HF hybrid Quadrupole-Orbitrap	16-plex TMT	Not described
CSF proteomics in autosomal dominant Alzheimer’s disease highlights parallels with sporadic disease | Brain | Oxford Academic	Emma L. van der Ende , Sjors G. J. G. In ‘t Veld , Iris Hanskamp, Sven van der Lee, Janna I. R. Dijkstra, Yanaika S. Hok-A-Hin, Elena R. Blujdea, John C. van Swieten, David J. Irwin, Alice Chen-Plotkin, William T. Hu, Afina W. Lemstra, Yolande A. L. Pijnenburg, Wiesje M. van der Flier, Marta del Campo, Charlotte E. Teunissen, Lisa Vermunt	2023	Brain	Amsterdam Dementia, Erasmus and UPenn	Netherlands and USA	CSF t-Tau/Aβ42 ratio > 0.46 for ADC and Erasmus cohorts (forementioned kits), and t-Tau/Aβ42 > 0.30 for UPenn cohort (Luminex xMAP INNO-BIA AlzBio3)	NA	195	230	979	Olink. NovaSeq platform using Next Generation Sequencing (Olink Explore) and Fluidigm BioMarkTM HD real-time PCR platform (Olink Target).	Olink Explore 384-plex panels	Proteins were included in analyses if they were above the LOD in >85% of samples and passed quality control. Extreme outliers were capped at a z-score of ± 5.
Integrated analysis of ultra-deep proteomes in cortex, cerebrospinal fluid and serum reveals a mitochondrial signature in Alzheimer’s disease | Molecular Neurodegeneration | Springer Nature Link	Hong Wang, Kaushik Kumar Dey, Ping-Chung Chen, Yuxin Li, Mingming Niu, Ji-Hoon Cho, Xusheng Wang, Bing Bai, Yun Jiao, Surendhar Reddy Chepyala, Vahram Haroutunian, Bin Zhang, Thomas G Beach, Junmin Peng	2020	Molecular Neurodegeneration	Banner Sun and Mount Sinai	USA	CERAD > 2.05 and Braak V or VI stages	Clinical evaluation	9	11	5941 (100%)	Mass Spectrometry. Fusion or Q Exactive HF Orbitrap mass spectrometer. Resolution MS1: 60,00; MS2: 60,000	TMT	Not described
Validation
Proteomic subtyping of Alzheimer's disease CSF links blood–brain barrier dysfunction to reduced levels of tau and synaptic biomarkers - Bangs - 2025 - Alzheimer's & Dementia - Wiley Online Library	Madison C. Bangs, Joshna Gadhavi, E. Kathleen Carter, Lingyan Ping, Duc M. Duong, Eric B. Dammer, Fang Wu, Anantharaman Shantaraman, Edward J. Fox, Erik C. B. Johnson, James J. Lah, Allan I. Levey, Nicholas T. Seyfried	2025	Alzheimer's & Dementia	Emory ADRC and EHBS	USA	CSF t-Tau/Aβ42 ratio ≥ 0.226. (INNO-BIA AlzBio3 Luminex assay and Roche Elecsys)	MoCA	213	218	2067 (50%)	Mass spectrometry. Easy-nLC 1200 coupled to pro front-end equipped Orbitrap Lumos. Positive ion mode using data-dependent acquisition. MS1: 120,000; MS2: 50,000	16-plex TMT	Batch correction by TAMPOR on proteins that were present in ≥ 50% of samples. Bootstrap regression
Large-scale proteomic analysis of Alzheimer’s disease brain and cerebrospinal fluid reveals early changes in energy metabolism associated with microglia and astrocyte activation | Nature Medicine	Erik C. B. Johnson, Eric B. Dammer, Duc M. Duong, Lingyan Ping, Maotian Zhou, Luming Yin, Lenora A. Higginbotham, Andrew Guajardo, Bartholomew White, Juan C. Troncoso, Madhav Thambisetty, Thomas J. Montine, Edward B. Lee, John Q. Trojanowski, Thomas G. Beach, Eric M. Reiman, Vahram Haroutunian, Minghui Wang, Eric Schadt, Bin Zhang, Dennis W. Dickson, Nilüfer Ertekin-Taner, Todd E. Golde, Vladisla…	2020	Nature Medicine	Emory ADRC and EHBS	USA	CSF Aβ42 < 500 pg/mL and t-Tau > 350 pg/mL ( INNO-BIA AlzBio3 Luminex)	MoCA	32	33	793	Mass spectrometry. NanoAcquity UHPLC coupled to Q-Exactive Plus. MS1: 70,000; MS2: 17,500.	10-plex TMT	Batch correction by TAMPOR on proteins that were present in ≥ 50% of samples
ADNI Cruchaga Lab 20230620-2	Lihua Wang, Jigyasha Timsina, Daniel Western, Yun Ju Sung, Carlos Cruchaga, ADNI investigators	2023	NA	ADNI	USA and Canada	CSF p-Tau181/Aβ42 ratio > 0.023 (Roche Elecsys)	MMSE, MoCA, CDR, ADAS, FAQ, and other cognitive examinations	289	413	7584	SomaLogic 7k panel	NA	Batch correction by randomization using ANOVA and Chi-squared test. Hybridization, median and ANML normalization. Subjects with < 85% call rate were removed
ppmi_project_151	Fiona Elwood, PPMI investigators	2023	NA	PPMI	Australia, Canada, France, Germany, Israel, Italy, Netherlands, Spain, Sweden, UK, USA	Dopamine transporter	MoCA	184	614 (PD)	4785	SomaLogic 4k panel	NA	Hybridization normalization, plate scaling, median signal normalization and calibration. Log2 transformation and batch correction by empirical Bayes
